# Genome-wide association study of John Henryism in the CARDIA Cohort suggests a molecular mechanism behind lower nicotine addiction rates

**DOI:** 10.1101/2023.05.18.23289991

**Authors:** Richard R Chapleau

## Abstract

John Henryism (JH) is a stress response mechanism that enables individuals to cope with chronic psychological stressors. Originally identified in African American males, JH has since been associated with numerous negative health outcomes such as cardiovascular disease. Despite its relationship to diseases with known genetic risk factors, little work has been reported concerning the genetics of JH. In the current study, genome-wide microarray and the JH Active Coping scale data from the CARDIA Cohort study were used to identify genetic factors associated with JH levels. Principal component analysis accounted for population stratification and evaluated six inheritance models in plink software. We also performed network analyses on the resulting significant associations (P < 5×10^−8^) to identify molecular pathways to health outcomes. Our GWAS results revealed 25 significant genetic associations and two suggestive associations. One of the variants identified with a suggestive association (P < 5×10^−6^) to JH (rs11634680) reproduces the same suggestive association from a prior study of the same dataset with the similar odds ratios and P-values between the studies. In our pathway analysis, we found a variant associated with JH (rs12448959) decreases the amount of GABA transaminase and thereby reduces the nicotine reward through the GABAergic signaling pathway. Our work provides a molecular explanation to the observational data that individuals with high levels of JH active coping skills are less prone to using smoking as stress relief.
