## Supplemental Table 1 for "Genome-wide association study of John Henryism in the CARDIA Cohort suggests a molecular mechanism behind lower nicotine addiction rates"

#category	term ID	term description	observed gene count	background gene count	strength	false discovery rate	matching proteins in your network (IDs)	matching proteins in your network (labels)
GO Process	GO:0006297	Nucleotide-excision repair, DNA gap filling	5	23	2.29	1.36e-06	9606.ENSP00000055077,9606.ENSP00000254719,9606.ENSP00000263274,9606.ENSP00000263681,9606.ENSP00000368458	RFC2,RPA1,LIG1,POLD3,PCNA
GO Process	GO:0033260	Nuclear DNA replication	5	43	2.01	1.17e-05	9606.ENSP00000055077,9606.ENSP00000254719,9606.ENSP00000263274,9606.ENSP00000263681,9606.ENSP00000368458	RFC2,RPA1,LIG1,POLD3,PCNA
GO Process	GO:0006283	Transcription-coupled nucleotide-excision repair	5	75	1.77	8.02e-05	9606.ENSP00000055077,9606.ENSP00000254719,9606.ENSP00000263274,9606.ENSP00000263681,9606.ENSP00000368458	RFC2,RPA1,LIG1,POLD3,PCNA
GO Process	GO:0032201	Telomere maintenance via semi-conservative replication	4	25	2.15	8.02e-05	9606.ENSP00000055077,9606.ENSP00000254719,9606.ENSP00000263681,9606.ENSP00000368458	RFC2,RPA1,POLD3,PCNA
GO Process	GO:0006298	Mismatch repair	4	30	2.07	0.00012	9606.ENSP00000254719,9606.ENSP00000263274,9606.ENSP00000263681,9606.ENSP00000368458	RPA1,LIG1,POLD3,PCNA
GO Process	GO:0006296	Nucleotide-excision repair, DNA incision, 5-to lesion	4	37	1.98	0.00019	9606.ENSP00000055077,9606.ENSP00000254719,9606.ENSP00000263681,9606.ENSP00000368458	RFC2,RPA1,POLD3,PCNA
GO Process	GO:0071897	DNA biosynthetic process	5	101	1.64	0.00019	9606.ENSP00000055077,9606.ENSP00000254719,9606.ENSP00000263274,9606.ENSP00000263681,9606.ENSP00000368458	RFC2,RPA1,LIG1,POLD3,PCNA
GO Process	GO:0019985	Translesion synthesis	4	42	1.93	0.00020	9606.ENSP00000055077,9606.ENSP00000254719,9606.ENSP00000263681,9606.ENSP00000368458	RFC2,RPA1,POLD3,PCNA
GO Process	GO:0042769	DNA damage response, detection of DNA damage	4	39	1.96	0.00020	9606.ENSP00000055077,9606.ENSP00000254719,9606.ENSP00000263681,9606.ENSP00000368458	RFC2,RPA1,POLD3,PCNA
GO Process	GO:0006271	DNA strand elongation involved in DNA replication	3	18	2.17	0.0013	9606.ENSP00000263274,9606.ENSP00000263681,9606.ENSP00000368458	LIG1,POLD3,PCNA
GO Process	GO:0042276	Error-prone translesion synthesis	3	21	2.1	0.0019	9606.ENSP00000055077,9606.ENSP00000254719,9606.ENSP00000368458	RFC2,RPA1,PCNA
GO Process	GO:0070987	Error-free translesion synthesis	3	22	2.08	0.0020	9606.ENSP00000055077,9606.ENSP00000254719,9606.ENSP00000368458	RFC2,RPA1,PCNA
GO Process	GO:0006284	Base-excision repair	3	41	1.81	0.0088	9606.ENSP00000254719,9606.ENSP00000263274,9606.ENSP00000368458	RPA1,LIG1,PCNA
GO Process	GO:0009059	Macromolecule biosynthetic process	9	1643	0.69	0.0204	9606.ENSP00000055077,9606.ENSP00000254719,9606.ENSP00000257904,9606.ENSP00000263274,9606.ENSP00000263681,9606.ENSP00000277541,9606.ENSP00000303211,9606.ENSP00000356272,9606.ENSP00000368458	RFC2,RPA1,CDK4,LIG1,POLD3,NOTCH1,ACHE,RMND1,PCNA
GO Process	GO:0060249	Anatomical structure homeostasis	5	380	1.07	0.0294	9606.ENSP00000055077,9606.ENSP00000254719,9606.ENSP00000263681,9606.ENSP00000277541,9606.ENSP00000368458	RFC2,RPA1,POLD3,NOTCH1,PCNA
GO Process	GO:0022402	Cell cycle process	7	976	0.8	0.0325	9606.ENSP00000055077,9606.ENSP00000254719,9606.ENSP00000257904,9606.ENSP00000263274,9606.ENSP00000263681,9606.ENSP00000277541,9606.ENSP00000368458	RFC2,RPA1,CDK4,LIG1,POLD3,NOTCH1,PCNA
GO Process	GO:1900264	Positive regulation of DNA-directed DNA polymerase activity	2	9	2.3	0.0325	9606.ENSP00000055077,9606.ENSP00000368458	RFC2,PCNA
GO Process	GO:2000573	Positive regulation of DNA biosynthetic process	3	70	1.58	0.0325	9606.ENSP00000055077,9606.ENSP00000251808,9606.ENSP00000368458	RFC2,GRHL2,PCNA
GO Process	GO:0034654	Nucleobase-containing compound biosynthetic process	7	995	0.8	0.0333	9606.ENSP00000055077,9606.ENSP00000254719,9606.ENSP00000257904,9606.ENSP00000263274,9606.ENSP00000263681,9606.ENSP00000277541,9606.ENSP00000368458	RFC2,RPA1,CDK4,LIG1,POLD3,NOTCH1,PCNA
GO Process	GO:0031100	Animal organ regeneration	3	75	1.55	0.0367	9606.ENSP00000257904,9606.ENSP00000277541,9606.ENSP00000368458	CDK4,NOTCH1,PCNA
GO Process	GO:0042135	Neurotransmitter catabolic process	2	11	2.21	0.0374	9606.ENSP00000303211,9606.ENSP00000379845	ACHE,ABAT
GO Process	GO:0060525	Prostate glandular acinus development	2	11	2.21	0.0374	9606.ENSP00000277541,9606.ENSP00000447241	NOTCH1,FRS2
GO Component	GO:0005657	Replication fork	4	64	1.74	0.0016	9606.ENSP00000055077,9606.ENSP00000254719,9606.ENSP00000263681,9606.ENSP00000368458	RFC2,RPA1,POLD3,PCNA
GO Component	GO:0030894	Replisome	3	18	2.17	0.0016	9606.ENSP00000254719,9606.ENSP00000263681,9606.ENSP00000368458	RPA1,POLD3,PCNA
GO Component	GO:0043596	Nuclear replication fork	3	34	1.89	0.0053	9606.ENSP00000254719,9606.ENSP00000263681,9606.ENSP00000368458	RPA1,POLD3,PCNA
STRING clusters	CL:5570	Lagging Strand Synthesis, and Ctf18 RFC-like complex	5	24	2.27	5.81e-07	9606.ENSP00000055077,9606.ENSP00000254719,9606.ENSP00000263274,9606.ENSP00000263681,9606.ENSP00000368458	RFC2,RPA1,LIG1,POLD3,PCNA
STRING clusters	CL:5571	Processive synthesis on the lagging strand, and Donson	4	15	2.38	1.04e-05	9606.ENSP00000254719,9606.ENSP00000263274,9606.ENSP00000263681,9606.ENSP00000368458	RPA1,LIG1,POLD3,PCNA
STRING clusters	CL:5573	Delta DNA polymerase complex, and PCNA complex	3	7	2.58	0.00017	9606.ENSP00000263274,9606.ENSP00000263681,9606.ENSP00000368458	LIG1,POLD3,PCNA
KEGG	hsa03430	Mismatch repair	5	23	2.29	3.56e-08	9606.ENSP00000055077,9606.ENSP00000254719,9606.ENSP00000263274,9606.ENSP00000263681,9606.ENSP00000368458	RFC2,RPA1,LIG1,POLD3,PCNA
KEGG	hsa03030	DNA replication	5	36	2.09	1.34e-07	9606.ENSP00000055077,9606.ENSP00000254719,9606.ENSP00000263274,9606.ENSP00000263681,9606.ENSP00000368458	RFC2,RPA1,LIG1,POLD3,PCNA
KEGG	hsa03420	Nucleotide excision repair	5	46	1.99	2.79e-07	9606.ENSP00000055077,9606.ENSP00000254719,9606.ENSP00000263274,9606.ENSP00000263681,9606.ENSP00000368458	RFC2,RPA1,LIG1,POLD3,PCNA
KEGG	hsa03410	Base excision repair	3	33	1.91	0.00072	9606.ENSP00000263274,9606.ENSP00000263681,9606.ENSP00000368458	LIG1,POLD3,PCNA
Reactome	HSA-5651801	PCNA-Dependent Long Patch Base Excision Repair	5	21	2.33	1.25e-07	9606.ENSP00000055077,9606.ENSP00000254719,9606.ENSP00000263274,9606.ENSP00000263681,9606.ENSP00000368458	RFC2,RPA1,LIG1,POLD3,PCNA
Reactome	HSA-5696397	Gap-filling DNA repair synthesis and ligation in GG-NER	5	25	2.25	1.25e-07	9606.ENSP00000055077,9606.ENSP00000254719,9606.ENSP00000263274,9606.ENSP00000263681,9606.ENSP00000368458	RFC2,RPA1,LIG1,POLD3,PCNA
Reactome	HSA-69186	Lagging Strand Synthesis	5	20	2.35	1.25e-07	9606.ENSP00000055077,9606.ENSP00000254719,9606.ENSP00000263274,9606.ENSP00000263681,9606.ENSP00000368458	RFC2,RPA1,LIG1,POLD3,PCNA
Reactome	HSA-174417	Telomere C-strand (Lagging Strand) Synthesis	5	34	2.12	2.23e-07	9606.ENSP00000055077,9606.ENSP00000254719,9606.ENSP00000263274,9606.ENSP00000263681,9606.ENSP00000368458	RFC2,RPA1,LIG1,POLD3,PCNA
Reactome	HSA-5358565	Mismatch repair (MMR) directed by MSH2:MSH6 (MutSalpha)	4	14	2.41	9.81e-07	9606.ENSP00000254719,9606.ENSP00000263274,9606.ENSP00000263681,9606.ENSP00000368458	RPA1,LIG1,POLD3,PCNA
Reactome	HSA-5358606	Mismatch repair (MMR) directed by MSH2:MSH3 (MutSbeta)	4	14	2.41	9.81e-07	9606.ENSP00000254719,9606.ENSP00000263274,9606.ENSP00000263681,9606.ENSP00000368458	RPA1,LIG1,POLD3,PCNA
Reactome	HSA-69183	Processive synthesis on the lagging strand	4	15	2.38	9.81e-07	9606.ENSP00000254719,9606.ENSP00000263274,9606.ENSP00000263681,9606.ENSP00000368458	RPA1,LIG1,POLD3,PCNA
Reactome	HSA-174414	Processive synthesis on the C-strand of the telomere	4	19	2.27	1.74e-06	9606.ENSP00000254719,9606.ENSP00000263274,9606.ENSP00000263681,9606.ENSP00000368458	RPA1,LIG1,POLD3,PCNA
Reactome	HSA-6782210	Gap-filling DNA repair synthesis and ligation in TC-NER	5	64	1.84	1.83e-06	9606.ENSP00000055077,9606.ENSP00000254719,9606.ENSP00000263274,9606.ENSP00000263681,9606.ENSP00000368458	RFC2,RPA1,LIG1,POLD3,PCNA
Reactome	HSA-69242	S Phase	6	158	1.53	2.98e-06	9606.ENSP00000055077,9606.ENSP00000254719,9606.ENSP00000257904,9606.ENSP00000263274,9606.ENSP00000263681,9606.ENSP00000368458	RFC2,RPA1,CDK4,LIG1,POLD3,PCNA
Reactome	HSA-110314	Recognition of DNA damage by PCNA-containing replication complex	4	30	2.07	6.19e-06	9606.ENSP00000055077,9606.ENSP00000254719,9606.ENSP00000263681,9606.ENSP00000368458	RFC2,RPA1,POLD3,PCNA
Reactome	HSA-5656169	Termination of translesion DNA synthesis	4	32	2.05	7.18e-06	9606.ENSP00000055077,9606.ENSP00000254719,9606.ENSP00000263681,9606.ENSP00000368458	RFC2,RPA1,POLD3,PCNA
Reactome	HSA-5696400	Dual Incision in GG-NER	4	41	1.94	1.56e-05	9606.ENSP00000055077,9606.ENSP00000254719,9606.ENSP00000263681,9606.ENSP00000368458	RFC2,RPA1,POLD3,PCNA
Reactome	HSA-69091	Polymerase switching	3	14	2.28	6.20e-05	9606.ENSP00000055077,9606.ENSP00000263681,9606.ENSP00000368458	RFC2,POLD3,PCNA
Reactome	HSA-69166	Removal of the Flap Intermediate	3	14	2.28	6.20e-05	9606.ENSP00000254719,9606.ENSP00000263681,9606.ENSP00000368458	RPA1,POLD3,PCNA
Reactome	HSA-5685942	HDR through Homologous Recombination (HRR)	4	65	1.74	6.67e-05	9606.ENSP00000055077,9606.ENSP00000254719,9606.ENSP00000263681,9606.ENSP00000368458	RFC2,RPA1,POLD3,PCNA
Reactome	HSA-6782135	Dual incision in TC-NER	4	65	1.74	6.67e-05	9606.ENSP00000055077,9606.ENSP00000254719,9606.ENSP00000263681,9606.ENSP00000368458	RFC2,RPA1,POLD3,PCNA
Reactome	HSA-110312	Translesion synthesis by REV1	3	16	2.22	7.52e-05	9606.ENSP00000055077,9606.ENSP00000254719,9606.ENSP00000368458	RFC2,RPA1,PCNA
Reactome	HSA-174437	Removal of the Flap Intermediate from the C-strand	3	17	2.2	8.59e-05	9606.ENSP00000254719,9606.ENSP00000263681,9606.ENSP00000368458	RPA1,POLD3,PCNA
Reactome	HSA-5655862	Translesion synthesis by POLK	3	17	2.2	8.59e-05	9606.ENSP00000055077,9606.ENSP00000254719,9606.ENSP00000368458	RFC2,RPA1,PCNA
Reactome	HSA-5656121	Translesion synthesis by POLI	3	17	2.2	8.59e-05	9606.ENSP00000055077,9606.ENSP00000254719,9606.ENSP00000368458	RFC2,RPA1,PCNA
Reactome	HSA-110320	Translesion Synthesis by POLH	3	19	2.15	0.00011	9606.ENSP00000055077,9606.ENSP00000254719,9606.ENSP00000368458	RFC2,RPA1,PCNA
Reactome	HSA-174411	Polymerase switching on the C-strand of the telomere	3	26	2.01	0.00025	9606.ENSP00000055077,9606.ENSP00000263681,9606.ENSP00000368458	RFC2,POLD3,PCNA
Reactome	HSA-69206	G1/S Transition	3	129	1.32	0.0198	9606.ENSP00000254719,9606.ENSP00000257904,9606.ENSP00000368458	RPA1,CDK4,PCNA
Reactome	HSA-5685938	HDR through Single Strand Annealing (SSA)	2	36	1.69	0.0374	9606.ENSP00000055077,9606.ENSP00000254719	RFC2,RPA1
Reactome	HSA-176187	Activation of ATR in response to replication stress	2	37	1.68	0.0386	9606.ENSP00000055077,9606.ENSP00000254719	RFC2,RPA1
Reactome	HSA-5693616	Presynaptic phase of homologous DNA pairing and strand exchange	2	38	1.67	0.0398	9606.ENSP00000055077,9606.ENSP00000254719	RFC2,RPA1
WikiPathways	WP531	DNA mismatch repair	5	23	2.29	7.19e-08	9606.ENSP00000055077,9606.ENSP00000254719,9606.ENSP00000263274,9606.ENSP00000263681,9606.ENSP00000368458	RFC2,RPA1,LIG1,POLD3,PCNA
WikiPathways	WP4753	Nucleotide excision repair	5	44	2.0	6.87e-07	9606.ENSP00000055077,9606.ENSP00000254719,9606.ENSP00000263274,9606.ENSP00000263681,9606.ENSP00000368458	RFC2,RPA1,LIG1,POLD3,PCNA
WikiPathways	WP466	DNA replication	4	42	1.93	4.27e-05	9606.ENSP00000055077,9606.ENSP00000254719,9606.ENSP00000263681,9606.ENSP00000368458	RFC2,RPA1,POLD3,PCNA
WikiPathways	WP4946	DNA repair pathways, full network	5	118	1.58	4.27e-05	9606.ENSP00000055077,9606.ENSP00000254719,9606.ENSP00000263274,9606.ENSP00000263681,9606.ENSP00000368458	RFC2,RPA1,LIG1,POLD3,PCNA
WikiPathways	WP2446	Retinoblastoma gene in cancer	4	87	1.61	0.00041	9606.ENSP00000254719,9606.ENSP00000257904,9606.ENSP00000263681,9606.ENSP00000368458	RPA1,CDK4,POLD3,PCNA
WikiPathways	WP4752	Base excision repair	3	31	1.93	0.00081	9606.ENSP00000263274,9606.ENSP00000263681,9606.ENSP00000368458	LIG1,POLD3,PCNA
WikiPathways	WP45	G1 to S cell cycle control	3	64	1.62	0.0054	9606.ENSP00000254719,9606.ENSP00000257904,9606.ENSP00000368458	RPA1,CDK4,PCNA
WikiPathways	WP186	Homologous recombination	2	12	2.17	0.0092	9606.ENSP00000254719,9606.ENSP00000263681	RPA1,POLD3
COMPARTMENTS	GOCC:0005657	Replication fork	4	62	1.76	0.0019	9606.ENSP00000055077,9606.ENSP00000254719,9606.ENSP00000263681,9606.ENSP00000368458	RFC2,RPA1,POLD3,PCNA
COMPARTMENTS	GOCC:0030894	Replisome	3	27	1.99	0.0057	9606.ENSP00000254719,9606.ENSP00000263681,9606.ENSP00000368458	RPA1,POLD3,PCNA
COMPARTMENTS	GOCC:0043596	Nuclear replication fork	3	30	1.95	0.0057	9606.ENSP00000254719,9606.ENSP00000263681,9606.ENSP00000368458	RPA1,POLD3,PCNA
UniProt Keywords	KW-0235	DNA replication	5	97	1.66	5.75e-05	9606.ENSP00000055077,9606.ENSP00000254719,9606.ENSP00000263274,9606.ENSP00000263681,9606.ENSP00000368458	RFC2,RPA1,LIG1,POLD3,PCNA
UniProt Keywords	KW-0531	Neurotransmitter degradation	2	7	2.41	0.0146	9606.ENSP00000303211,9606.ENSP00000379845	ACHE,ABAT
